# Swiss-Austrian VEry Preterm Infant Transition Systematic Review (SAVE-T): Transition to home: improving outcomes of children and families - a systematic review protocol

**DOI:** 10.1101/2024.04.23.24306012

**Authors:** Vivienne Engel, Valentina Mauron Papadimitriou, Lea Bührer, Laura Ebner, Lena Keller, Martina Gosteli, Sandra Siegfried, Beatrix Latal, Ursula Kiechl-Kohlendorfer, Ulrike Held

## Abstract

**Background:** Medical progress has significantly improved the survival rates of very preterm-born infants in recent decades. Nevertheless, these infants are still at increased risk for long-term impairments as compared to term-born infants. This situation often leaves parents coping with anxiety and a sense of unpreparedness, as they navigate the transition to home. While the homecoming of a preterm born infant is long awaited and brings relief to families, it also marks the end of intensive monitoring and highly specialized professional care. Correspondingly, the World Health Organisation (WHO) advocates for additional support for parents of preterm infants following the transition to home. According to the WHO, preparation for this transition yields positive effects on crucial aspects such as nutrition, parent-child interaction, and parental well-being. Consequently, we aimed to provide an overview of existing transition to home interventions and their efficacy, by conducting a systematic review of the literature.

**Methods:** We will perform a systematic review of interventions aiming at improving the transition to home process for very preterm-born infants and their parents and will search the following databases: Cochrane, Medline, CINAHL, EMBASE, and PsycINFO. Our main aim is to provide an overview over the existing interventions, and their efficacy. Thus, we will not predefine specific outcomes, but we will describe, assess and summarize the outcomes of the included studies.

**Discussion:** This systematic literature review aims to provide a comprehensive overview of current interventions designed to improve the transition from hospital to home. Subsequently, it will show the individual effect of these interventions and pool effect sizes if possible. The most promising interventions will then be combined and used as the basis of a subsequent randomized controlled trial of a new transition to home intervention.

**Systematic review registration:** The systematic review protocol was registered with the International Prospective Register of Systematic Reviews (PROSPERO) on August 30, 2023. PROSPERO CRD42023455401
