## Supplementary material for "Swiss-Austrian VEry Preterm Infant Transition Systematic Review (SAVE-T): Transition to home: improving outcomes of children and families - a systematic review protocol": Searchstring documentation

### Sheet: Medline
Medline
Interface - EBSCOhost Research Databases
Search Date	April 05 2023
#	Query	Limiters/Expanders	Last Run Via	Results
S5	S1 AND S2 AND S3	Limiters - Date of Publication: 19900101-20231231	Interface - EBSCOhost Research Databases	1,635
		Expanders - Apply equivalent subjects	Search Screen - Advanced Search
		Search modes - Find all my search terms	Database - MEDLINE
S4	S1 AND S2 AND S3	Expanders - Apply equivalent subjects	Interface - EBSCOhost Research Databases	1,711
		Search modes - Find all my search terms	Search Screen - Advanced Search
			Database - MEDLINE
S3	TI (intervention* OR support* OR program* OR educat* OR psychoeducat* OR training* OR coaching) OR TI ((parent OR parents OR parenting OR parental OR mother* OR father* OR famil* OR maternal OR paternal) N6 (intervention* OR support* OR program* OR educat* OR psychoeducat* OR training* OR coaching* OR attitude OR need* OR confidence OR self-efficacy OR efficacy OR concern* OR readiness OR stress …	Expanders - Apply equivalent subjects	Interface - EBSCOhost Research Databases	1,171,821
		Search modes - Find all my search terms	Search Screen - Advanced Search
			Database - MEDLINE
S2	((MH "Patient Discharge") AND TI (home OR outpatient OR "family environment" OR "private environment") OR AB (home OR outpatient OR "family environment" OR "private environment")) OR (MH "Hospital to Home Transition") OR (MH "Home Environment+") OR TI (discharg* OR postdischarg* OR post-discharg* OR home) OR TI ((transition OR transfer) N6 (home OR outpatient)) OR TI (discharge* N3 home) OR TI ("…	Expanders - Apply equivalent subjects	Interface - EBSCOhost Research Databases	512,433
		Search modes - Find all my search terms	Search Screen - Advanced Search
			Database - MEDLINE
S1	(MH "Intensive Care, Neonatal") OR (MH "Intensive Care Units, Neonatal") OR (MH "Infant, Premature+") OR TI ("low birth weight" OR LBW) OR AB ("low birth weight" OR LBW) OR (((TI (prematur* OR pre-matur* OR preterm* OR pre-term*) OR AB (prematur* OR pre-matur* OR preterm* OR pre-term*)) AND ((MH "Infant+") OR TI (infant* OR bab* OR child*) OR AB (infant* OR bab* OR child*)))	Expanders - Apply equivalent subjects	Interface - EBSCOhost Research Databases	169,138
		Search modes - Find all my search terms	Search Screen - Advanced Search
			Database - MEDLINE

### Sheet: EMBASE
EMBASE
embase.com
Search Date	April 06 2023
No.	Query	Results	Date
#6	#4 NOT [conference abstract]/lim NOT 'preprint'/it AND [1990-2023]/py	899	2023-04-06
#5	#4 NOT [conference abstract]/lim NOT 'preprint'/it	933	2023-04-06
#4	#1 AND #2 AND #3	1174	2023-04-06
#3	intervention*:ti,kw OR support*:ti,kw OR program*:ti,kw OR educat*:ti,kw OR psychoeducat*:ti,kw OR training*:ti,kw OR coaching:ti,kw OR (((parent OR parents OR parenting OR parental OR mother* OR father* OR famil* OR maternal OR paternal) NEAR/6 (intervention* OR support* OR program* OR educat* OR psychoeducat* OR training* OR coaching* OR attitude OR need* OR confidence OR 'self efficacy' OR eff…	1645108	2023-04-06
#2	'hospital discharge'/exp AND (home:ti,ab,kw OR outpatient:ti,ab,kw OR 'family environment':ti,ab,kw OR 'private environment':ti,ab,kw) OR 'hospital to home transition'/exp OR 'home environment'/exp OR discharg*:ti OR postdischarg*:ti OR 'post discharg*':ti OR home:ti OR (((transition OR transfer) NEAR/6 (home OR outpatient)):ti,ab,kw) OR ((discharge* NEAR/3 home):ti,ab,kw) OR 'hospital to home':t…	194461	2023-04-06
#1	'newborn intensive care'/exp OR 'neonatal intensive care unit'/exp OR 'newborn intensive care nursing'/exp OR 'prematurity'/exp OR 'low birth weight'/exp OR 'low birth weight':ti,ab,kw OR lbw:ti,ab,kw OR ((prematur*:ti,ab,kw OR 'pre matur*':ti,ab,kw OR preterm*:ti,ab,kw OR 'pre term*':ti,ab,kw) AND ('infant'/exp OR infant*:ti,ab,kw OR bab*:ti,ab,kw OR child*:ti,ab,kw))	274786	2023-04-06

### Sheet: CINAHL
CINAHL
Interface - EBSCOhost Research Databases
Search Date	April 05 2023
#	Query	Limiters/Expanders	Last Run Via	Results
S5	S1 AND S2 AND S3	Limiters - Published Date: 19900101-20231231	Interface - EBSCOhost Research Databases	1,433
		Expanders - Apply equivalent subjects	Search Screen - Advanced Search
		Search modes - Find all my search terms	Database - CINAHL with Full Text
S4	S1 AND S2 AND S3	Expanders - Apply equivalent subjects	Interface - EBSCOhost Research Databases	1,458
		Search modes - Find all my search terms	Search Screen - Advanced Search
			Database - CINAHL with Full Text
S3	(MH "Patient Discharge Education") OR (MH "Discharge Planning") OR TI (intervention* OR support* OR program* OR educat* OR psychoeducat* OR training* OR coaching) OR TI ((parent OR parents OR parenting OR parental OR mother* OR father* OR famil* OR maternal OR paternal) N6 (intervention* OR support* OR program* OR educat* OR psychoeducat* OR training* OR coaching* OR attitude OR need* OR confiden…	Expanders - Apply equivalent subjects	Interface - EBSCOhost Research Databases	674,897
		Search modes - Find all my search terms	Search Screen - Advanced Search
			Database - CINAHL with Full Text
S2	((MH "Patient Discharge") AND TI (home OR outpatient OR "family environment" OR "private environment") OR AB (home OR outpatient OR "family environment" OR "private environment")) OR (MH "Hospital to Home Transition") OR (MH "Home Environment") OR TI (discharg* OR postdischarg* OR post-discharg* OR home) OR TI ((transition OR transfer) N6 (home OR outpatient)) OR TI (discharge* N3 home) OR TI ("H…	Expanders - Apply equivalent subjects	Interface - EBSCOhost Research Databases	255,194
		Search modes - Find all my search terms	Search Screen - Advanced Search
			Database - CINAHL with Full Text
S1	(MH "Intensive Care, Neonatal+") OR (MH "Intensive Care Units, Neonatal") OR (MH "Neonatal Intensive Care Nursing") OR (MH "Infant, Premature") OR (MH "Infant, Low Birth Weight+") OR TI ("low birth weight" OR LBW) OR AB ("low birth weight" OR LBW) OR (((TI (prematur* OR pre-matur* OR preterm* OR pre-term*) OR AB (prematur* OR pre-matur* OR preterm* OR pre-term*)) AND ((MH "Infant+") OR TI (infant…	Expanders - Apply equivalent subjects	Interface - EBSCOhost Research Databases	73,282
		Search modes - Find all my search terms	Search Screen - Advanced Search
			Database - CINAHL with Full Text

### Sheet: PsycINFO
PsycINFO
Interface - EBSCOhost Research Databases
Search Date	April 05 2023
#	Query	Limiters/Expanders	Last Run Via	Results
S5	S1 AND S2 AND S3	Limiters - Publication Year: 1990-2023	Interface - EBSCOhost Research Databases	544
		Expanders - Apply equivalent subjects	Search Screen - Advanced Search
		Search modes - Find all my search terms	Database - APA PsycInfo
S4	S1 AND S2 AND S3	Expanders - Apply equivalent subjects	Interface - EBSCOhost Research Databases	581
		Search modes - Find all my search terms	Search Screen - Advanced Search
			Database - APA PsycInfo
S3	(DE "Discharge Planning") OR DE "Transition Planning" OR TI (intervention* OR support* OR program* OR educat* OR psychoeducat* OR training* OR coaching) OR TI ((parent OR parents OR parenting OR parental OR mother* OR father* OR famil* OR maternal OR paternal) N6 (intervention* OR support* OR program* OR educat* OR psychoeducat* OR training* OR coaching* OR attitude OR need* OR confidence OR self…	Expanders - Apply equivalent subjects	Interface - EBSCOhost Research Databases	621,628
		Search modes - Find all my search terms	Search Screen - Advanced Search
			Database - APA PsycInfo
S2	(DE "Hospital Discharge" AND TI (home OR outpatient OR "family environment" OR "private environment") OR AB (home OR outpatient OR "family environment" OR "private environment")) OR DE "Home Environment" OR TI (discharg* OR postdischarg* OR post-discharg* OR home) OR TI ((transition OR transfer) N6 (home OR outpatient)) OR TI (discharge* N3 home) OR TI ("Hospital to home" OR H2H) OR AB ((transiti…	Expanders - Apply equivalent subjects	Interface - EBSCOhost Research Databases	207,630
		Search modes - Find all my search terms	Search Screen - Advanced Search
			Database - APA PsycInfo
S1	DE "Neonatal Intensive Care" OR TI ("low birth weight" OR LBW) OR AB ("low birth weight" OR LBW) OR (((TI (prematur* OR pre-matur* OR preterm* OR pre-term*) OR AB (prematur* OR pre-matur* OR preterm* OR pre-term*)) AND (TI (infant* OR bab* OR child*) OR AB (infant* OR bab* OR child*)))	Expanders - Apply equivalent subjects	Interface - EBSCOhost Research Databases	14,500
		Search modes - Find all my search terms	Search Screen - Advanced Search
			Database - APA PsycInfo

### Sheet: Cochrane
Cochrane Library
Date Run:	2023-04-05 22:34:10
ID	Search	Hits
#1	("low birth weight" OR LBW):ti,ab,kw OR ((prematur* OR pre-matur* OR preterm* OR pre-term*):ti,ab,kw AND ((infant* OR bab* OR child*):ti,ab,kw))	21184
#2	(discharg* OR postdischarg* OR post-discharg* OR home):ti OR ((transition OR transfer) NEAR/6 (home OR outpatient)):ti,ab,kw OR (discharge* NEAR/3 home):ti,ab,kw OR ("Hospital to home" OR H2H):ti,ab,kw	18452
#3	(intervention* OR support* OR program* OR educat* OR psychoeducat* OR training* OR coaching):ti,kw OR ((parent OR parents OR parenting OR OR ((breast* OR lactation* OR feeding) NEAR/3 (support* OR coaching*)):ti,ab,kw OR ((home OR follow-up OR transition* OR nutrition* OR feeding parental OR mother* OR father* OR famil* OR maternal OR paternal) NEAR/6 (intervention* OR support* OR program* OR edu…	293233
#4	#1 AND #2 AND #3	313
#5	#1 AND #2 AND #3 with Publication Year from 1990 to present, in Trials	300
